# Global and National Declines in Life Expectancy: An End-of-2021 Assessment

**DOI:** 10.1101/2022.01.14.22269109

**Authors:** Patrick Heuveline

## Abstract

Timely, high-quality mortality data have allowed for assessments of the impact of Covid-19 on life expectancies in upper-middle- and high-income countries. Extant data, though imperfect, suggest that the bulk of the pandemic-induced mortality might have occurred elsewhere. This article reports on changes in life expectancies around the world as far as they can be estimated from the evidence available at the end of 2021.

The global life expectancy appears to have declined by .92 years between 2019 and 2020 and by another .72 years between 2020 and 2021, but the decline seems to have ended during the last quarter of 2021. Uncertainty about its exact size aside, this represents the first decline in global life expectancy since 1950, the first year for which a global estimate is available from the United Nations.

Annual declines in life expectancy (from a 12-month period to the next) appear to have exceeded two years at some point before the end of 2021 in at least 50 countries. Since 1950, annual declines of that magnitude had only been observed in rare occasions, such as Cambodia in the 1970s, Rwanda in the 1990s, and possibly some sub-Saharan African nations at the peak of the HIV/AIDS pandemic.

---

Period life expectancy at birth [life expectancy thereafter] is the most-frequently used indicator of mortality conditions. More broadly, life expectancy is commonly taken as a marker of human progress, for instance in aggregate indices such as the Human Development Index (United Nations Development Programme 2020). The United Nations (UN) regularly updates and makes available life expectancy estimates for every country, various country aggregates and the world for every year since 1950 (Gerland, Raftery, Ševčíková et al. 2014), providing a 70-year benchmark for assessing the direction and magnitude of mortality changes.

Analyses of timely, high-quality vital statistics from about 40 upper-middle- and high-income nations have already demonstrated declines in life expectancies between 2019 and 2020 (Aburto et al. 2021; Islam et al. 2021). Due to the relative efficiency of their mortality reporting, these countries (mostly European, plus the USA and a few countries in East Asia and Oceania) do account for a substantial share of the global deaths attributed to Covid-19 to date. In other countries, however, deaths due to Covid-19 may be more frequently misdiagnosed and under-reported and pandemic-mitigation policies might have induced greater changes in deaths from other causes. Numbers of “excess deaths”—the difference between the actual number of deaths and the number of deaths expected to have occurred in the absence of the pandemic (based on pre-pandemic trends)—would provide a fuller account of the mortality impact of the pandemic (Helleringer and Lanza Queiroz 2021). While imperfect, extant estimates suggests that the number of excess deaths might be two to four times the number of deaths officially attributed to Covid-19 and that the bulk of these excess deaths likely occurred outside of Europe and the other high-income nations in which the mortality impact of the pandemic has been extensively documented (*The Economist* 2022).

This paper presents an attempt to redress this geographical imbalance between the severity of the pandemic and the depth of the current analytical record, by providing estimates of changes in life expectancies up to the end of 2021 for the world and for as many countries as even partial data allow. First, to provide a sense of magnitude for the results, past instances of life expectancy declines are provided from a review of the UN time series from 1950 to 2019. Second, for each country and each quarter of 2020 and 2021, numbers of excess deaths are estimated. Used in combination with previously (pre-pandemic) estimated UN life tables, these numbers yield global and national life expectancies for eight 12-month periods ending each quarter from March 31^st^, 2020, to December 31^st^, 2021. Changes between two consecutive 12-month periods and cumulative 2019-2021 changes are then compared to the UN annual series. The last sections discuss the current data limitations, the estimates’ uncertainty and what might still be reasonably concluded from this still preliminary assessment of global mortality trends between 2019 and 2021.
