## Supplementary material for "Global and National Declines in Life Expectancy: An End-of-2021 Assessment": Life Expectancy Estimates

### Sheet: Life Expectancies
	1/1/2019 to	2019-12-31	4/1/2019 to	2020-03-31	7/1/2019 to	2020-06-30	10/1/2019 to	2020-09-30	1/1/2020 to	2020-12-31	4/1/2020 to	2021-03-31	7/1/2020 to	2021-06-30	10/1/2020 to	2021-09-30	1/1/2021 to	2021-12-31
Location	Life expectancy at birth, males (years)	Life expectancy at birth, females (years)	Life expectancy at birth, males (years)	Life expectancy at birth, females (years)	Life expectancy at birth, males (years)	Life expectancy at birth, females (years)	Life expectancy at birth, males (years)	Life expectancy at birth, females (years)	Life expectancy at birth, males (years)	Life expectancy at birth, females (years)	Life expectancy at birth, males (years)	Life expectancy at birth, females (years)	Life expectancy at birth, males (years)	Life expectancy at birth, females (years)	Life expectancy at birth, males (years)	Life expectancy at birth, females (years)	Life expectancy at birth, males (years)	Life expectancy at birth, males (years)
World	70.1828	74.9848	70.1551	74.97	69.9261	74.7725	69.5651	74.4693	69.1866	74.1391	68.9058	73.904	68.4944	73.5482	68.372	73.4416	68.3958	73.486
Albania	76.9499	80.2143	77.0734	80.2893	76.9316	80.1884	76.1534	79.6372	74.5379	78.4689	73.086	77.3539	72.9057	77.1777	73.2071	77.3832	73.7831	77.7994
Antigua and Barbuda	75.8464	78.1101	75.9953	78.2128	76.2047	78.3607	76.7798	78.733	77.2636	79.0417	77.01	78.9172	76.8895	78.8629	75.9145	78.2547	75.0143	77.6604
Argentina	73.2419	79.9844	73.2813	80.0139	73.2672	79.9901	72.4986	79.2341	71.7069	78.4411	71.1836	77.938	69.861	76.644	69.8269	76.5982	70.3612	77.157
Armenia	71.3252	78.4795	71.3132	78.47	71.0681	78.2481	70.7388	77.9509	68.943	76.3005	68.5932	75.9511	68.2965	75.6446	68.3115	75.6457	68.1016	75.4618
Aruba	73.7672	78.6348	73.501	78.4248	73.6216	78.5133	73.3095	78.2461	73.2602	78.1962	73.0674	78.0291	72.7996	77.7912	72.5481	77.5671	72.4438	77.4915
Australia	81.4656	85.3907	81.4481	85.3721	81.5778	85.4703	81.808	85.6551	81.867	85.6966	81.9213	85.7314	81.7596	85.592	81.6103	85.4638	81.2519	85.1706
Austria	79.1755	83.8865	79.229	83.9123	79.1816	83.8533	79.1528	83.8112	78.377	83.1436	78.3596	83.1177	78.2576	83.0184	78.1944	82.9467	78.7155	83.3671
Azerbaijan	70.4443	75.4411	70.2841	75.3378	70.1319	75.2236	69.7538	74.9342	67.6406	73.219	67.1757	72.7991	66.7608	72.4175	66.4759	72.1643	67.1361	72.7458
Belarus	69.554	79.5042	69.6726	79.6153	69.3813	79.2602	69.1941	79.0254	68.4534	78.1265	67.9479	77.5327	67.5631	77.0617	67.0434	76.4437	66.4648	75.8311
Belgium	79.3101	83.8728	79.2213	83.7932	78.7289	83.3475	78.6201	83.2493	77.8455	82.5716	78.1143	82.8023	78.6208	83.2269	78.7662	83.3385	79.7269	84.1404
Belize	71.6374	77.7802	71.7919	77.9071	72.059	78.1449	72.368	78.4067	70.7869	77.0683	70.4289	76.769	70.3835	76.733	69.8863	76.302	70.2057	76.5908
Bolivia (Plurinational State of)	68.6405	74.4342	68.5315	74.357	68.1325	73.9951	65.0865	71.3398	65.0878	71.3149	63.9139	70.277	62.9099	69.3544	64.5569	70.8536	64.2272	70.6025
Bosnia and Herzegovina	74.8932	79.8476	75.3555	80.2038	75.2582	80.1469	74.7492	79.7272	72.9458	78.2191	72.0707	77.4654	70.8042	76.3503	70.9133	76.4305	71.1774	76.6737
Brazil	72.2274	79.5303	72.1344	79.4385	71.523	78.8189	70.9728	78.2918	70.5464	77.8597	69.3985	76.7728	68.4297	75.8358	68.4186	75.8106	68.538	75.9695
Bulgaria	71.5516	78.6516	71.7282	78.7974	71.7662	78.8364	71.6642	78.7446	70.0588	77.2859	69.1306	76.4065	68.4521	75.7375	67.9462	75.2379	67.3275	74.655
Canada	80.4495	84.3918	80.558	84.4642	80.3016	84.2263	80.2508	84.1684	80.066	83.9924	80.0467	83.9671	80.3547	84.2127	80.5162	84.3306	80.8131	84.5621
Chile	77.7648	82.4629	77.7681	82.4454	77.0298	81.7776	76.8031	81.5696	76.6073	81.3767	75.8465	80.7206	75.7505	80.6246	75.8603	80.6944	75.9447	80.7687
China, Hong Kong SAR	81.9367	87.7208	81.9554	87.7398	82.0107	87.7958	81.9502	87.7309	81.8557	87.6308	81.8332	87.6146	81.8427	87.6287	81.9697	87.7554	82.1327	87.9192
China, Taiwan Province of China	77.7802	83.1997	77.8921	83.2797	78.0703	83.4239	78.2497	83.5622	78.3592	83.6422	78.3759	83.6418	78.1268	83.4246	78.0009	83.3101	77.9775	83.2816
Colombia	74.5075	80.0079	74.6201	80.0948	74.572	80.0588	73.3004	79.0297	72.5385	78.4017	71.5721	77.6024	69.6187	75.9396	69.8441	76.1164	70.2139	76.4479
Costa Rica	77.7578	82.873	77.8388	82.9309	77.9113	82.9849	77.5676	82.6795	77.0917	82.2623	76.7917	82.0077	76.1163	81.4316	75.8987	81.2332	76.0047	81.3354
Croatia	75.287	81.5746	75.4803	81.7301	75.5356	81.7792	75.4551	81.6961	74.3957	80.7222	74.0896	80.4353	73.5205	79.9011	73.3827	79.7605	73.3534	79.7442
Cuba	76.8751	80.8047	76.8155	80.7621	76.8892	80.8181	77.0629	80.96	76.9267	80.8507	76.9289	80.8539	76.7469	80.7091	75.268	79.505	75.1218	79.3977
Cyprus	78.9106	83.0219	78.9499	83.0479	78.9862	83.0707	79.032	83.1018	78.9624	83.0347	78.8363	82.9222	78.7368	82.832	78.5692	82.6831	78.5893	82.7003
Czechia	76.7265	81.9359	76.8873	82.0582	76.9213	82.0876	76.8341	82.0081	75.3818	80.7732	73.9509	79.543	73.811	79.4047	73.992	79.5476	74.7457	80.2062
Denmark	78.9372	82.8494	79.2013	83.0529	79.2375	83.0912	79.2931	83.1293	79.219	83.0604	79.2795	83.1031	79.2653	83.0845	79.0616	82.9091	79.1404	82.9698
Dominican Republic	70.9772	77.3508	71.0615	77.4255	71.4018	77.7454	71.019	77.3893	71.0929	77.457	70.9871	77.3631	70.7255	77.1312	71.23	77.5837	71.2969	77.6447
Ecuador	74.2786	79.8196	73.1441	78.9032	71.0274	77.0416	69.9176	76.1091	69.678	75.8593	69.1467	75.3882	69.7376	75.8843	70.7101	76.7206	70.9506	76.9585
Egypt	69.7303	74.3358	69.6929	74.3263	68.6972	73.5679	68.1556	73.1428	67.7748	72.8204	67.1871	72.317	66.8505	72.0148	67.1979	72.3104	66.5909	71.8041
El Salvador	68.452	77.8167	68.5099	77.8634	68.321	77.6818	67.4487	76.8726	66.9646	76.4031	66.1418	75.6179	65.9276	75.3941	65.8057	75.2598	65.5386	75.0124
Estonia	74.2711	82.6632	74.5054	82.8689	74.4982	82.8522	74.45	82.7783	74.3335	82.6349	73.6446	81.913	73.275	81.5187	73.1071	81.3259	72.5011	80.7244
Finland	79.0619	84.7093	79.2482	84.8523	79.159	84.763	79.1596	84.7469	79.1627	84.7326	79.1781	84.7314	79.2904	84.8149	79.1114	84.6414	78.9759	84.513
France	79.7014	85.4975	79.6545	85.4402	79.5031	85.2686	79.4751	85.2288	79.0192	84.7805	78.911	84.6787	79.0107	84.7621	79.0089	84.7435	79.6047	85.2809
French Guiana	77.026	83.0793	77.5898	83.5913	78.0788	84.1272	78.0678	84.0558	78.1414	84.1061	77.2168	83.1055	76.3442	82.2091	74.8565	80.7257	73.9598	79.8982
Georgia	69.313	78.1064	69.3173	78.105	69.3874	78.166	69.3503	78.1201	68.4767	77.2062	68.3593	77.0747	68.0563	76.7432	67.2241	75.8617	66.7093	75.3499
Germany	78.9482	83.7267	79.194	83.9136	79.1828	83.9062	79.168	83.8823	78.747	83.5165	78.6377	83.4185	78.5773	83.3607	78.5749	83.3479	78.9474	83.6528
Greece	79.7842	84.655	79.7812	84.645	79.8503	84.6862	79.7615	84.6063	79.3639	84.2839	79.4	84.3036	78.8823	83.8863	78.8767	83.8677	78.7021	83.7201
Guadeloupe	78.4339	85.4451	78.531	85.5241	78.5854	85.5666	78.2027	85.1603	78.0732	85.0132	78.0502	84.9899	77.8161	84.7563	75.3782	82.3729	75.0581	82.1218
Guatemala	71.3368	77.1248	71.7093	77.4116	71.596	77.3482	69.806	75.9355	69.2939	75.5205	68.3435	74.7378	67.2077	73.7735	66.7768	73.3944	66.1092	72.8274
Hungary	73.2023	80.251	73.4811	80.4956	73.5179	80.538	73.5729	80.5799	72.4329	79.4597	71.4996	78.5476	71.1397	78.1815	71.136	78.1649	71.4346	78.4749
Iceland	81.4986	84.4849	81.482	84.4685	81.6736	84.6087	81.8476	84.7371	81.6408	84.5693	81.7731	84.6652	81.5998	84.526	81.4589	84.4109	81.6865	84.5809
India	68.4234	70.9063	68.475	70.9691	68.3506	70.9136	67.5939	70.4195	67.2378	70.1859	67.1373	70.1199	65.3694	68.8085	65.7311	69.0917	65.7949	69.1495
Iran (Islamic Republic of)	75.5432	77.8463	75.3429	77.7412	74.918	77.4685	74.0351	76.8801	72.8277	76.0382	72.7239	75.9373	72.235	75.5632	71.5291	75.0319	72.1715	75.5088
Ireland	80.6337	83.8854	80.7695	83.981	80.3124	83.6166	80.4321	83.7066	80.4411	83.7068	79.6283	83.0661	80.1403	83.4633	80.1368	83.4525	80.0574	83.3898
Israel	81.3204	84.4913	81.4434	84.5749	81.4021	84.5404	81.0277	84.2477	80.8064	84.0732	80.3986	83.7599	80.3906	83.7508	80.3119	83.6811	80.5257	83.8422
Italy	81.2972	85.5347	80.8327	85.1539	80.5987	84.9095	80.5093	84.8343	79.7658	84.1838	79.8242	84.2451	79.8852	84.2989	79.969	84.3629	80.7456	85.0315
Jamaica	72.8851	76.134	72.904	76.1666	72.9142	76.1938	72.8225	76.157	72.6462	76.0661	72.356	75.8919	71.8819	75.5887	71.2309	75.1521	70.7603	74.8138
Japan	81.4678	87.6523	81.5081	87.6924	81.5408	87.7259	81.5771	87.7622	81.604	87.7887	81.5901	87.7731	81.5822	87.7654	81.5946	87.7776	81.6264	87.8124
Kazakhstan	69.04	77.5354	69.3084	77.7914	69.2846	77.7767	67.2649	75.7031	67.0192	75.3952	66.6463	74.9928	66.2076	74.5053	66.2169	74.5028	65.9655	74.2766
Kuwait	74.7503	76.5827	74.8506	76.6597	73.9405	76.1355	73.3266	75.7554	72.9621	75.5224	72.2956	75.0539	71.9295	74.785	71.8758	74.7466	72.2697	75.0129
Kyrgyzstan	67.3986	75.559	67.3829	75.5414	67.4729	75.637	66.3522	74.3827	65.5948	73.4891	65.4665	73.344	65.0968	72.9089	65.445	73.2962	65.98	73.9487
Latvia	70.1986	79.9761	70.5265	80.3252	70.5011	80.2974	70.5159	80.2863	70.1096	79.7721	69.5379	79.0847	69.2038	78.6803	68.9241	78.3373	68.1668	77.5102
Lebanon	77.1742	80.8854	77.2337	80.9324	77.3651	81.0446	77.1005	80.8203	76.2434	80.0936	74.3573	78.5101	73.6806	77.9254	73.6151	77.8597	73.9089	78.135
Lithuania	70.2515	81.3044	70.4153	81.47	70.2559	81.2352	70.0226	80.9052	69.0348	79.615	68.5541	79.0277	68.349	78.759	68.0915	78.4209	67.7994	78.1278
Luxembourg	80.1297	84.3326	80.4886	84.6093	80.4767	84.6073	80.5584	84.6623	79.9424	84.1267	79.7767	83.9803	79.8851	84.0628	80.0124	84.1576	80.9262	84.9035
Malaysia	74.2118	78.302	74.49	78.4838	74.748	78.6692	75.0292	78.8666	75.2723	79.0326	75.2333	79.0325	74.9355	78.8525	73.3088	77.7362	72.9899	77.4982
Malta	80.6814	84.2467	80.7405	84.2856	80.7719	84.3027	80.7519	84.2769	80.2861	83.8844	79.8106	83.4947	79.7723	83.4593	79.8056	83.4759	80.2812	83.861
Martinique	79.1757	85.5929	79.4026	85.7988	79.4706	85.8716	79.3152	85.6958	79.3469	85.7149	79.3971	85.7533	79.2226	85.5729	76.8315	83.2514	76.0274	82.5411
Mauritius	71.6454	78.4443	71.7479	78.5349	71.8437	78.6287	71.9533	78.7294	72.0525	78.8242	72.1065	78.867	72.1479	78.9	72.1097	78.8564	71.9801	78.7232
Mayotte	76.2121	83.0036	75.4108	82.2701	74.5527	81.3795	74.259	81.1088	74.1301	80.9597	72.494	79.4319	73.0595	79.9601	73.053	79.9414	73.0544	79.983
Mexico	72.2544	77.9312	72.4716	78.0943	70.8523	76.7774	69.2716	75.4745	68.0873	74.446	66.2974	72.862	67.1461	73.5643	67.3052	73.6837	67.9163	74.229
Montenegro	74.4325	79.2807	74.6635	79.459	74.8209	79.5978	74.3666	79.2353	73.224	78.2961	71.7243	77.0257	70.8944	76.2888	70.6797	76.0893	70.4222	75.8719
Netherlands	80.5846	83.9454	80.5124	83.8887	80.2139	83.6403	80.19	83.618	79.7238	83.2446	79.753	83.2661	79.9942	83.4514	79.8925	83.3639	80.2305	83.6268
New Zealand	80.5624	83.9662	80.6379	84.0181	80.933	84.2505	81.4273	84.6351	81.4924	84.6785	81.4655	84.6436	81.2805	84.4902	80.9557	84.2314	80.9739	84.239
Nicaragua	70.944	77.9544	70.4541	77.53	67.7635	75.0678	65.6198	73.1469	65.4587	72.9077	65.2778	72.6925	67.0598	74.3213	69.1383	76.251	69.1803	76.3129
North Macedonia	73.7961	77.8519	74.1072	78.0731	73.7716	77.8538	73.2869	77.5076	71.2836	75.994	70.3676	75.2364	69.4149	74.4275	68.7884	73.8915	69.2507	74.2645
Norway	80.4459	84.3701	80.5728	84.4625	80.6345	84.51	80.612	84.4802	80.6752	84.5235	80.8992	84.6992	80.9697	84.7465	80.8623	84.6492	80.8297	84.6128
Oman	76.1049	80.3115	76.2651	80.4484	76.2328	80.4163	75.5235	79.7442	75.1337	79.3681	75.1088	79.3595	73.7459	78.1351	73.6011	77.9994	74.0924	78.4814
Panama	75.4313	81.7296	75.6368	81.8945	75.8576	82.0961	74.3939	80.7683	73.8869	80.306	72.0465	78.6766	71.6938	78.3612	72.5415	79.1079	72.8986	79.4505
Paraguay	72.241	76.3733	72.0214	76.2235	72.3094	76.4513	72.0964	76.2935	71.5151	75.8364	70.837	75.2979	67.7698	72.7535	67.0494	72.133	67.1181	72.213
Peru	74.0541	79.4647	73.7732	79.2362	71.0931	76.9122	68.8963	75.0407	68.6489	74.7526	66.3023	72.6327	66.3834	72.6427	68.0296	74.1119	68.1008	74.2105
Philippines	67.2601	75.4902	67.4838	75.7214	67.6747	75.9518	67.5697	75.828	67.5951	75.8597	67.1215	75.3279	66.035	74.1365	65.4864	73.5391	64.7096	72.7558
Poland	74.7795	82.5482	75.0462	82.7808	75.0517	82.7819	74.9638	82.6715	73.3775	81.0677	72.4258	80.1236	71.9165	79.6027	71.9988	79.6642	72.541	80.2253
Portugal	79.0054	84.8301	79.1509	84.9385	78.9801	84.7671	78.6982	84.4932	78.2512	84.0647	77.5296	83.4072	77.8173	83.654	78.022	83.8187	78.5301	84.2697
Puerto Rico	76.5272	83.4922	76.5174	83.467	76.5157	83.4402	76.2082	83.1289	75.9485	82.861	75.8667	82.7792	75.5431	82.467	75.4577	82.3688	75.6783	82.5783
Qatar	79.1499	82.002	79.0865	81.9493	78.8172	81.7019	78.5423	81.47	78.4952	81.4251	78.5403	81.474	78.2321	81.2218	78.5327	81.469	78.6929	81.6132
RÃ©union	77.2876	83.56	77.555	83.7783	77.6183	83.8341	77.6666	83.8604	77.808	83.9742	77.5756	83.7467	77.161	83.3614	77.0281	83.2252	76.9229	83.1293
Republic of Korea	79.8729	85.9107	79.9444	85.9734	79.9988	86.0242	80.002	86.0223	80.0349	86.0497	80.1255	86.132	80.1053	86.1093	80.1816	86.1776	80.1458	86.1419
Republic of Moldova	67.6025	76.1114	67.8496	76.3551	67.6731	76.1816	67.2419	75.7262	66.5624	74.983	65.7643	74.125	65.4804	73.7982	65.6873	74.0147	65.1843	73.5117
Romania	72.5885	79.494	72.8289	79.6908	72.7647	79.6412	72.4118	79.324	71.1875	78.2099	70.4745	77.543	70.1617	77.233	70.2605	77.3125	69.6739	76.7733
Russian Federation	67.0498	77.7255	67.1072	77.7749	66.8368	77.438	66.3915	76.9044	65.2365	75.5145	64.5517	74.7089	64.4142	74.5173	63.8858	73.8809	63.0895	73.0102
Serbia	73.3816	78.5922	73.4353	78.638	73.3335	78.5619	72.7231	78.0733	71.6215	77.1581	70.9096	76.5386	70.1426	75.855	70.1082	75.8134	69.4767	75.2634
Singapore	81.4887	85.7093	81.5101	85.7251	81.5519	85.7565	81.6017	85.7966	81.6472	85.8325	81.6995	85.8743	81.7214	85.8898	81.7297	85.8937	81.3396	85.5639
Slovakia	73.9927	80.9359	74.1203	81.0372	74.18	81.0872	74.1436	81.0448	73.1016	80.0799	71.4457	78.5362	71.1734	78.2571	71.184	78.2503	71.0683	78.1546
Slovenia	78.5456	84.0231	78.7604	84.193	78.7324	84.163	78.7586	84.1703	77.236	82.774	76.9544	82.5194	76.8626	82.4269	76.9273	82.4689	78.1178	83.5343
South Africa	60.6021	67.517	60.6327	67.5548	60.8198	67.7327	60.1661	67.134	59.533	66.515	58.4742	65.4537	57.7425	64.68	57.3023	64.2166	57.6059	64.5503
Spain	80.7982	86.2336	80.1921	85.7167	79.8264	85.3357	79.5683	85.1144	79.269	84.8378	79.5597	85.1232	79.9334	85.4705	79.8932	85.4352	80.3078	85.8228
Sweden	81.0251	84.5543	81.092	84.5991	80.5004	84.1048	80.5302	84.1251	80.2322	83.8725	80.2211	83.863	80.9432	84.4398	80.9186	84.4111	81.5293	84.8917
Switzerland	81.8449	85.5953	81.8767	85.6188	81.8135	85.5614	81.8454	85.5857	80.697	84.632	80.7922	84.7187	80.9094	84.8173	80.8831	84.7909	82.0782	85.7641
Tajikistan	68.8933	73.3611	68.8515	73.3559	68.3041	72.9767	67.6193	72.4748	65.6401	70.9259	65.7016	70.9278	66.1977	71.3097	64.6831	70.0411	66.5354	71.5986
Thailand	73.4256	80.8346	73.3525	80.7599	73.5099	80.8879	73.6117	80.9713	73.5582	80.907	73.5975	80.9321	73.3713	80.7098	72.7081	80.0773	72.4974	79.8863
Tunisia	74.6755	78.7184	74.722	78.7606	74.7633	78.7984	74.7707	78.8093	74.0333	78.2199	73.3402	77.6578	72.3691	76.8523	70.9987	75.6991	71.4017	76.051
Turkey	74.6707	80.5175	74.7178	80.5532	74.4436	80.2958	74.2826	80.1455	73.5553	79.4732	72.9253	78.9048	72.1476	78.1905	71.652	77.7282	71.2011	77.3483
Ukraine	67.0465	76.8205	67.2065	76.9775	67.3357	77.1192	67.2179	76.9827	66.5319	76.2141	66.0977	75.7251	65.4882	75.0294	65.529	75.0632	64.7981	74.2785
United Kingdom	79.6201	83.0127	79.6306	83.0079	78.6639	82.2244	78.6673	82.2175	78.3685	81.9644	77.9617	81.635	79.1012	82.5212	78.8248	82.2879	79.2006	82.5737
United States of America	76.3939	81.4354	76.3573	81.4092	75.8001	80.9246	75.3241	80.5239	74.6365	79.9297	74.1576	79.5311	74.4544	79.7928	74.2433	79.6081	74.3361	79.711
Uruguay	74.1322	81.4727	74.3084	81.6496	74.4597	81.8272	74.6413	82.0147	74.754	82.1341	74.5566	81.8554	73.0621	80.14	72.9477	79.9989	72.8541	79.9416
Uzbekistan	69.5259	73.8171	69.5414	73.8457	69.6364	73.9343	68.848	73.3435	68.5761	73.1328	68.4318	73.0183	68.3201	72.93	68.3148	72.9348	68.1924	72.8478
